# Systematic Review: Recommendations for Rehabilitation in ASD and ID from Clinical Practice Guidelines

**DOI:** 10.1101/2021.04.05.21254892

**Authors:** Jordan Wickstrom, Kristin Dell’Armo, Emma Salzman, Jessica L. Hooker, Abigail Delehanty, Somer Bishop, Marc J. Tassé, Amy M. Wetherby, Antonia M. H. Piergies, Diane Damiano, Alexandra Rauch, Audrey Thurm

**Author notes:** **Corresponding Author**: Audrey Thurm, PhD is the corresponding author, and she can be contacted at the address Magnuson Clinical Center, Room 1C250, MSC 1255, Bethesda, MD 20814, via phone at or email at. Reprints may also be obtained from Dr. Thurm. **Presentation of Material**: This material has not been presented anywhere. **Conflicts of Interest**: None.

## Abstract

**Objective:** Autism spectrum disorder (ASD) and intellectual disability (ID) were selected for inclusion in the development of a Package of Interventions for Rehabilitation for the World Health Organization (WHO). Here, we describe results of a search of guidelines for these conditions.
