## Supplementary material for "Systematic Review: Recommendations for Rehabilitation in ASD and ID from Clinical Practice Guidelines": Table S1

### Sheet: Academic Databases
PUBMED	ASD Search string	Number of results	Filters	ID Search string	Number of results	Filters
	(autism[tiab] OR autistic[tiab] OR autism spectrum disorder[mesh] OR “pervasive developmental disorder”[tiab]) AND (guideline[tiab] OR guidelines[tiab] OR guideline[publication type])	350	Published in the last 10 years; English	(guideline[tiab] OR guidelines[tiab] OR guideline[publication type] OR "Guidelines as Topic"[Mesh]) AND (intellectual disability[tiab] OR intellectual disability[mesh] OR mental retardation[mesh] OR intellectual disabilities[tiab] OR mental retardation[tiab] OR intellectual development disorder[tiab] OR intellectual development disorders[tiab] OR mental deficiency[tiab] OR mental deficiencies[tia…	275	Language: English; Publication date: 2008-2019;
EMBASE	ASD Search string	Number of results	Filters	ID Search string	Number of results	Filters
	(autism:ti,ab OR autistic:ti,ab OR 'autism'/exp/mj OR 'autism spectrum disorder':ti,ab OR 'pervasive developmental disorder':ti,ab) AND (guideline:ti,ab OR guidelines:ti,ab) AND [english]/lim AND [2009-2019]/py	540	Embedded in search string	('mental deficiency'/de OR 'mental deficiency':ab,ti OR 'mental deficiencies':ab,ti OR 'intellectual disability':ab,ti OR 'intellectual disabilities':ab,ti OR 'mental retardation':ab,ti OR 'intellectual development disorder':ab,ti OR 'intellectual development disorders':ab,ti) AND ('practice guideline':ab,ti OR guideline:ab,ti OR guidelines:ab,ti) NOT ('diagnosis'/exp OR 'diagnosis' OR diagnosis:…	261	Language: English; Publication date: 2008-2019; Source: Embase & Embase Classic
CINAHL PLUS	ASD Search string	Number of results	Filters	ID Search string	Number of results	Filters
	( (MM "Autistic Disorder") OR autism OR autistic OR pervasive developmental disorder ) AND TI ( guideline OR guidelines )	197	Limiters - Publication Year: 2009-2019; English Language	((MH "Practice Guidelines") OR TI ( guideline OR guidelines ) OR AB ( guideline OR guidelines)) AND ((MH "Intellectual Disability") OR TI (“intellectual disability” OR “mental retardation” OR “intellectual disabilities” OR “intellectual development disorder” OR “intellectual development disorders” OR “mental deficiency” OR “mental deficiencies”) OR AB (“intellectual disability” OR “mental retarda…	220	Language: English; Publication date: 2008-2019
	( (MM "Autistic Disorder") OR autism OR autistic OR pervasive developmental disorder ) AND AB ( guideline OR guidelines )		Limiters - Publication Year: 2009-2019; English Language
PEDRO	ASD Search string	Number of results	Filters	ID Search string	Number of results	Filters
	Abstract & Title: Autis*	1	Practice guideline in Method; New records added since 01/01/2009	Abstract & Title: “intellectual disability”	0	Publication date: 2008-2019
				Abstract & Title: “intellectual disabilities”		Publication date: 2008-2019
				Abstract & Title: “mental retardation”		Publication date: 2008-2019
				Abstract & Title: “mental deficiency”		Publication date: 2008-2019
				Abstract & Title: “mental deficiencies”		Publication date: 2008-2019
				Abstract & Title: “intellectual impairments”		Publication date: 2008-2019
				Abstract & Title: “intellectual impairment”		Publication date: 2008-2019
				Abstract & Title: "intellectual disability" OR "intellectual disabilities"		Publication date: 2008-2019
				Abstract & Title: "Intellectual Disability" "intellectual disabilities" "mental retardation" "intellectual development disorder" "intellectual development disorders" "mental deficiency" "mental deficiencies" "intellectual dysfunction" "intellectual impairment" "intellectual impairments" "mentally retarded" "mental disability" "mental disabilities" "mental handicap" "mental incapacity" "mentally h…		Publication date: 2008-2019
SCOPUS	ASD Search string	Number of results	Filters	ID Search string	Number of results	Filters
	( TITLE-ABS-KEY ( autism OR autistic OR "pervasive developmental disorder" ) AND TITLE-ABS-KEY ( guideline OR guidelines ) ) AND ( LIMIT-TO ( PUBYEAR , 2019 ) OR LIMIT-TO ( PUBYEAR , 2018 ) OR LIMIT-TO ( PUBYEAR , 2017 ) OR LIMIT-TO ( PUBYEAR , 2016 ) OR LIMIT-TO ( PUBYEAR , 2015 ) OR LIMIT-TO ( PUBYEAR , 2014 ) OR LIMIT-TO ( PUBYEAR , 2013 ) OR LIMIT-TO ( PUBYEAR , 2012 ) OR LIMIT-TO ( PUBYEAR ,…	1018	Embedded in search string	Search not performed for ID	N/A	N/A
WEB OF SCIENCE	ASD Search string	Number of results	Filters	ID Search string	Number of results	Filters
	(TS=(autism OR autistic OR "pervasive developmental disorder") AND TS=(guideline OR guidelines)) AND LANGUAGE: (English)	618	Timespan=2009-2018	Search not performed for ID	N/A	N/A
